# Mass Spectrometry-Based Amyloid Typing in FFPE Biopsies: A Five-Year Prospective Experience from a Tertiary Academic Center in Spain

**DOI:** 10.64898/2026.10.20.26364269

**Authors:** Valentina Calamia, Patricia Fernández-Puente, Selva Riva-Mendoza, Patricia Quaranta, Beatriz Rocha, Lucía Lourido, Jorge Pombo-Otero, María Generosa Crespo-Leiro, Olalla Ramil-Gómez, Gonzalo Barge-Caballero, Juan Mosquera, Teresa Hermida, Angel Concha, Cristina Ruiz-Romero, Francisco J Blanco

## Abstract

**Background:** Accurate amyloid subtyping is essential for patient management but remains challenging with antibody-based methods. We prospectively evaluated a standardized LC-MS/MS workflow for routine amyloid typing, focusing on diagnostic yield, operational performance, and added value in cases not fully resolved by conventional methods.

**Methods:** From 2020 to 2025, 115 FFPE biopsies from patients with suspected amyloidosis were analyzed at Hospital Universitario A Coruña, Spain, without laser microdissection. Proteins were identified and quantified using PEAKS, with a peak-area cutoff ≥10^5^ for candidate fibril proteins.

**Results:** Seventy-nine cases (69%) were amyloid-positive, 22 (19%) negative and 14 (12%) indeterminate. AL (51%), ATTR (32%) and AA (10%) predominated, with additional AH (5%), mixed ATTR+AL, hereditary ATTRv and AIns amyloidoses. Binary concordance with conventional techniques ranged from 85.7% to 91.5%. LC-MS/MS provided additional diagnostic information in 64/110 evaluable cases (58.2%), including additional subtyping information in 53/110 (48.2%). The workflow also enabled relative quantification of variant versus wild-type TTR peptides and characterization of SAA post-translational modifications. Mean turnaround time was approximately two weeks and MS findings informed clinical management.

**Conclusions:** LC-MS/MS amyloid typing was clinically feasible in routine FFPE biopsies without laser microdissection and supported identification of common, rare and mixed amyloid types.
