## Supplemental Table for "Mass Spectrometry-Based Amyloid Typing in FFPE Biopsies: A Five-Year Prospective Experience from a Tertiary Academic Center in Spain"

### Sheet: Hoja1
		#Peptides		#Spectra		#Area
Description		Control -	Case	Control -	Case	Control -	Case
Apolipoprotein A-IV	APOA4	5	28	5	59	1760	109750
Apolipoprotein E	APOE	8	27	8	77	6050	216760
Serum amyloid P-component	SAMP	11	18	36	105	174000	1053700
Apolipoprotein A-I	APOA1	18	7	27	9	40300	3167.3
Fibrinogen alpha chain	FIBA	9	13	13	16	6430	16900
Transthyretin	TTHY	3	56	7	370	4760	2608000
Immunoglobulin kappa light chain	IGK	6		28		87300
Immunoglobulin kappa constant	IGKC	7	7	29	29	88200	64481
Immunoglobulin heavy constant gamma 1	IGHG1	10	14	33	46	25300	31385
Immunoglobulin lambda-1 light chain	IGL1	4	4	6	7	1380	871.56
Immunoglobulin gamma-1 heavy chain	IGG1	10		33		25257
Immunoglobulin lambda constant 2	IGLC2	4		8		10451
Immunoglobulin lambda constant 3	IGLC3	4	5	8	8	10451	2504
